# Comparison of methods for assessing *Chlamydia trachomatis* transmission intensity: a systematic review

**DOI:** 10.1101/2025.07.16.25331656

**Authors:** Kristen K Renneker, Che-Chi Lin, Jennifer L Hsieh, PJ Hooper, Robert Butcher, T Déirdre Hollingsworth, Diana L Martin, Anthony W Solomon, Emma M Harding-Esch

## Abstract

**Topic:** To assess the relationship between field-graded trachomatous inflammation—follicular (TF) and other methodologies for evaluating *Chlamydia trachomatis* (*Ct)* transmission intensity.

**Clinical relevance:** TF has limitations as the sole indicator of *Ct* transmission for trachoma programmatic decision-making. The relationships between TF and other indicators, including other clinical signs, photography, infection, and serology have yet to be synthesized.

**Methods:** A systematic review was conducted. Five databases (MEDLINE, EMBASE, Global Health database, Scopus, and Global Index Medicus) were searched on October 19, 2022, and the e-Theses Online Service was searched on April 12, 2023. Studies from 1987 onward that reported primary data collection of field-graded TF in children and at least one other indicator were included. To compare field-graded vs. photo-graded TF, the mean difference in prevalence and 95% confidence intervals (CIs) were calculated. To compare field-graded TF against the other indicators, weighted correlation coefficients and p-values were calculated in pre-vs. post-antibiotic mass drug administration (MDA) settings. The review protocol was prospectively registered with PROSPERO (CRD42022356013).

**Results:** A total of 35,764 studies were screened, yielding 235 included studies from 49 countries, spanning the years (of data collection) 1991–2021. For field-graded vs. photo-graded TF (n=10), the mean difference in prevalence was 0.7 percentage points, 95% CI (−15.2–16.7). The relationship between TF and other indicators was stronger pre-vs. post-MDA: TF vs infection (R^2^: 0.43, p=0.003 vs. R^2^: 0.002, p=0.788); TF vs seroprevalence (R^2^: 0.56, p<0.001 vs. R^2^: 0.03, p=0.353); and TF vs seroconversion rate (SCR) (R^2^: 0.52, p=0.012 vs. R^2^: 0.26, p=0.061). Post-MDA, infection and SCR were highly correlated (R^2^: 0.71, p=0.001). In studies reporting data used for programmatic decision-making, 48% of the areas warranting MDA based solely on TF had at least one other indicator categorized as indicating “low” or “medium” *Ct* transmission intensity.

**Conclusions:** The correlation between TF and measures of infection and serology weakens post-initiation of MDA, which is strongly suggestive of poor performance of TF prevalence for guiding programmatic decision-making post-MDA. Measures of infection and SCR are strongly correlated with each other post-MDA. Infection and/or serology should be considered to help guide programmatic decision-making post-MDA.

**Target Journal:** Ophthalmology
