## Supplementary material for "Comparison of methods for assessing *Chlamydia trachomatis* transmission intensity: a systematic review": S10 - Table of programmatic decisions

### Sheet: table
row_id	covidence_id	Study ID (First author, year)	Country	Survey level	Area Surveyed	Year*	MDA status	Population tested (for TF)	TF prevalence (%)**	Chlamydia trachomatis infection prevalence (%)***	SCR (per 100 person-years)^	context	Typical programmatic action based on TF prevalence	Notes	TF warrants MDA, at least one other indicator low	TF warrants MDA, one other indicator intermediate	TF low, at least one other indicator intermediate (or high)	"extra" rounds MDA	survey type
1004	#21797	Senyonjo 2018	Ghana	combination of several implementation units	Overall	2015	history of MDA	11730	0.8 (0.6 - 1)	0.04 (0 - 0.1)	1.3	post-MDA (no unusual epi)	no MDA warranted	infection age range: 1-9 years, SCR context: post-MDA
1001	#21797	Senyonjo 2018	Ghana	implementation unit	Wa	2015	history of MDA	1357	1.1 (0.5 - 1.9)	0		post-MDA (no unusual epi)	no MDA warranted	infection age range: 1-9 years
996	#21797	Senyonjo 2018	Ghana	implementation unit	West Gonja	2015	history of MDA	1148	1.1 (0.4 - 1.2)	0		post-MDA (no unusual epi)	no MDA warranted	infection age range: 1-9 years
995	#21797	Senyonjo 2018	Ghana	implementation unit	Bole/Sawla-Tuna-Kalpa	2015	history of MDA	1307	0.5 (0.2 - 1)	0.07 (0 - 0.12)		post-MDA (no unusual epi)	no MDA warranted	infection age range: 1-9 years
997	#21797	Senyonjo 2018	Ghana	implementation unit	Zabzugu-Tatale	2015	history of MDA	1345	1 (0.5 - 1.5)	0.2 (0 - 0.6)		post-MDA (no unusual epi)	no MDA warranted	infection age range: 1-9 years
757	#20078	Migchelsen 2017	Gambia	implementation unit	Lower River Region	2014	history of MDA	383	3.7		1.5	post-MDA (no unusual epi)	no MDA warranted	SCR context: post-MDA
323	#27002	Hammou 2022	Morocco	implementation unit	Agadez	2019	history of MDA	1246	0.2 (0 - 0.5)		2.6	post-MDA (no unusual epi)	no MDA warranted	SCR context: post-validation surveillance			1
324	#27002	Hammou 2022	Morocco	implementation unit	Boumalene Dades	2019	history of MDA	1121	0.1 (0 - 0.2)		2.7	post-MDA (no unusual epi)	no MDA warranted	SCR context: post-validation surveillance			1
156	#16382	Burr 2019	Malawi	implementation unit	Mchinji	2014	history of MDA	3355	6.4 (5.6 - 7.3)	0.4 (0.2 - 0.7)	2.1	post-MDA (no unusual epi)	1 round MDA	infection age range: 1-9 years, SCR context: post-MDA	1			1	TIS/TSS +
155	#16382	Burr 2019	Malawi	implementation unit	Chikwawa	2014	history of MDA	2720	5.1 (4.3 - 6)	0.2 (0.1 - 0.4)	2.83	post-MDA (no unusual epi)	1 round MDA	infection age range: 1-9 years, SCR context: post-MDA	1			1	TIS/TSS +
878	#10050	Ngondi 2009	Ethiopia	implementation unit	Dera	2007	history of MDA	398	15 (10 - 20)	1.1 (0.1 - 4)		post-MDA (no unusual epi)	3 rounds MDA	infection age range: 1-6 years		1		3	TIS/TSS +
880	#10050	Ngondi 2009	Ethiopia	implementation unit	Estie	2007	history of MDA	382	46 (36 - 53)	1.7 (0.3 - 4.8)		post-MDA (no unusual epi)	3 rounds MDA	infection age range: 1-6 years		1		3	TIS/TSS +
882	#10050	Ngondi 2009	Ethiopia	implementation unit	Huleteju Enese	2007	history of MDA	409	36 (29 - 43)	3.9 (1.6 - 7.8)		post-MDA (no unusual epi)	3 rounds MDA	infection age range: 1-6 years
881	#10050	Ngondi 2009	Ethiopia	implementation unit	Enebsie Sarmedir	2007	history of MDA	443	11 (8 - 15)	4.4 (1.9 - 8.6)		post-MDA (no unusual epi)	3 rounds MDA	infection age range: 1-6 years
879	#10050	Ngondi 2009	Ethiopia	implementation unit	Ebinat	2007	history of MDA	416	54 (48 - 61)	4.4 (1.9 - 8.6)		post-MDA (no unusual epi)	3 rounds MDA	infection age range: 1-6 years
999	#21797	Senyonjo 2018	Ghana	implementation unit	Gushiegu	2015	no history of MDA	1367	0.7 (0.3 - 1.1)	0		pre-MDA	no MDA warranted	infection age range: 1-9 years
1002	#21797	Senyonjo 2018	Ghana	implementation unit	Nadowli	2015	no history of MDA	1363	0.8 (0.3 - 1.5)	0		pre-MDA	no MDA warranted	infection age range: 1-9 years
299	#18058	Gwyn 2021	Togo	implementation unit	Keran	2017	no history of MDA	1511	0.4 (0.1 - 0.6)		0.7	pre-MDA	no MDA warranted	SCR context: no history of MDA
300	#18058	Gwyn 2021	Togo	implementation unit	Anie	2017	no history of MDA	1414	0.3		1	pre-MDA	no MDA warranted	SCR context: no history of MDA
302	#18058	Gwyn 2021	Democratic Republic of the Congo	implementation unit	Nyemba	2018	no history of MDA	1578	1.1 (0.5 - 1.8)		1.1	pre-MDA	no MDA warranted	SCR context: no history of MDA
758	#20078	Migchelsen 2017	Gambia	implementation unit	Upper River Region	2014	no history of MDA	359	3.1		1.2	pre-MDA	no MDA warranted	SCR context: no history of MDA
301	#18058	Gwyn 2021	DRC	implementation unit	Manono	2018	no history of MDA	1591	7.3 (4.2 - 11.6)		10.4	pre-MDA	1 round MDA	SCR context: no history of MDA
180	#16408	Butcher 2020	Kiribati	implementation unit	Tarawa	2016	no history of MDA	1059	38.2 (35.7 - 41.5)	27.4 (24.7 - 30.1)	19.7	pre-MDA	3 rounds MDA	infection age range: 1-9 years, SCR context: no history of MDA
656	#19644	Lynch 2022 2	Nauru	implementation unit	whole country	2019	no history of MDA	818	21.8 (15.2 - 26.2)	34.5 (30.6 - 38.9)	4.4	pre-MDA	3 rounds MDA	infection age range: 1-9 years, SCR context: no history of MDA
181	#16457	Cama 2017	Kiribati	implementation unit	Kiritimati	2015	no history of MDA	406	28 (24 - 35)	27		pre-MDA	3 rounds MDA	infection age range: 1-9 years
303	#18061	Gwyn 2021	Ethiopia	implementation unit	Alefa	2017	history of MDA	1106	3.2 (1.4 - 5.7)	0	0.41	unusual epidemiology	no MDA warranted	infection age range: 1-5 years, SCR context: unusual epidemiology
305	#18061	Gwyn 2021	Ethiopia	implementation unit	Woreta Town	2017	history of MDA	532	2.7 (1.5 - 4.5)	0	1.36	unusual epidemiology	no MDA warranted	infection age range: 1-5 years, SCR context: unusual epidemiology
807	#9941	Nash 2018 1	Ethiopia	combination of several implementation units	5 districts in Amhara	2015	history of MDA	not specified	1.5 (0.4 - 4.9)	0		unusual epidemiology	no MDA warranted	infection age range: 1-5 years
817	#20390	Nash 2022	Ethiopia	implementation unit	Sedie	2018	history of MDA	863	4.1 (2 - 6.8)	0		unusual epidemiology	no MDA warranted	infection age range: 0-5 years
176	#16411	Butcher 2016	Solomon Islands	implementation unit	Temotu, Rennell, Bellona	2013	no history of MDA	1135	0.26	1.3		unusual epidemiology	no MDA warranted	infection age range: 1-9 years			1
187	#16786	Cocks 2016/ Macleod 2016	Fiji	implementation unit	Western Division	2013	no history of MDA	1009	2.8 (1.4 - 4.3)	1.9		unusual epidemiology	no MDA warranted	infection age range: 1-9 years			1
387	#7086	Kasubi 2020	Tanzania	implementation unit	Mpwapwa	2017	history of MDA	1000	9.5 (9.6 - 12.2)	4.2		unusual epidemiology	1 round MDA	infection age range: 1-9 years
306	#18061	Gwyn 2021	Ethiopia	implementation unit	Dera	2017	history of MDA	967	14.7 (10 - 20.5)	0	2.58	unusual epidemiology	3 rounds MDA	infection age range: 1-5 years, SCR context: unusual epidemiology	1			3	TIS/TSS +
814	#20390	Nash 2022	Ethiopia	implementation unit	Enebessie Sar Midir	2018	history of MDA	808	16.2 (11.7 - 22)	0.3 (0 - 1)		unusual epidemiology	3 rounds MDA	infection age range: 0-5 years	1			3	TIS/TSS +
179	#16408	Butcher 2020	Vanuatu	combination of several implementation units	whole country	2016	no history of MDA	1112	16.5 (14.3 - 18.7)	1.5 (0.8 - 2.2)	1.8	unusual epidemiology	3 rounds MDA	infection age range: 1-9 years, SCR context: no history of MDA		1		3	BL+
813	#20390	Nash 2022	Ethiopia	implementation unit	Enarge	2018	history of MDA	589	16.9 (12.5 - 23.3)	1.1 (0 - 2.5)		unusual epidemiology	3 rounds MDA	infection age range: 0-5 years		1		3	TIS/TSS +
816	#20390	Nash 2022	Ethiopia	implementation unit	Huletu Eju Enessie	2018	history of MDA	958	13.4 (10 - 17.7)	1.3 (0 - 3.2)		unusual epidemiology	3 rounds MDA	infection age range: 0-5 years		1		3	TIS/TSS +
304	#18061	Gwyn 2021	Ethiopia	implementation unit	Andabet	2017	history of MDA	824	37 (31.1 - 43.3)	11.3	10.59	unusual epidemiology	3 rounds MDA	infection age range: 1-5 years, SCR context: unusual epidemiology
806	#9939	Nash 2017	Ethiopia	combination of several implementation units	16 districts in Amhara	2012	history of MDA	17124	18.1 (15.8 - 20.7)	2.5 (0 - 5)		unusual epidemiology	3 rounds MDA	infection age range: 1-5 years
808	#20392	Nash 2018 2	Ethiopia	combination of several implementation units	10 zones in Amhara	2011	history of MDA	68959	26.2 (25.2 - 27.2)	5.7 (4.2 - 7.3)		unusual epidemiology	3 rounds MDA	infection age range: 1-5 years
815	#20390	Nash 2022	Ethiopia	implementation unit	Enemay	2018	history of MDA	647	23.4 (17.8 - 29.7)	3.8 (1.3 - 6.9)		unusual epidemiology	3 rounds MDA	infection age range: 0-5 years
818	#20390	Nash 2022	Ethiopia	implementation unit	Shebel	2018	history of MDA	743	22.9 (16.8 - 27.7)	4 (1.4 - 7.3)		unusual epidemiology	3 rounds MDA	infection age range: 0-5 years
664	#19698	Macleod 2020	Papua New Guinea	implementation unit	West New Britain	2015	no history of MDA	1000	11.4		0.4	unusual epidemiology	3 rounds MDA	SCR context: unusual epidemiology	1			3	BL+
662	#19698	Macleod 2020	Papua New Guinea	implementation unit	Western	2015	no history of MDA	790	11.2		1	unusual epidemiology	3 rounds MDA	SCR context: unusual epidemiology	1			3	BL+
663	#19698	Macleod 2020	Papua New Guinea	implementation unit	Southern Highlands	2015	no history of MDA	1391	12.2		1.6	unusual epidemiology	3 rounds MDA	SCR context: unusual epidemiology	1			3	BL+
		***Thresholds for infection: low: <1%, medium: 1-2%, high: ≥2%
		**Thresholds for TF: low: <5%, medium: 5-9.9%, high: ≥10%
		*Year of data collection, if known; otherwise, year of publication
		^Thresholds for SCR depend on context: for areas that have no MDA history or have unusual epidemology, low: <=1.6, medium: 1.6-3.8, high: >=3.8; for areas post-MDA (including post-validation), low: <=2.2, medium: 2-2-4.5, high: >=4.5 seroconversions per 100 person-years
		Cells appear as red, yellow, and green associated with thresholds pertaining to high, medium, and low categories (respectively), according to thresholds given above.
		TF: trachomatous inflammation--follicuar, SCR: Seroconversion Rate, MDA: Mass Drug Administration
